# Safety and Pharmacokinetics of Intranasally Administered Heparin

**DOI:** 10.1101/2021.07.05.21259936

**Authors:** Hannah M. Harris, Katherine L. Boyet, Hao Liu, Rohini Dwivedi, Nicole M. Ashpole, Ritesh Tandon, Gene L. Bidwell, Zhi Cheng, Lauren A. Fassero, Christian S. Yu, Vitor H. Pomin, Dipanwita Mitra, Kerri A. Harrison, Eric Dahl, Bill J. Gurley, Arun Kumar Kotha, Mahavir Bhupal Chougule, Joshua S. Sharp

## Abstract

**Purpose:** Intranasally administered unfractionated heparin (UFH) and other sulfated polysaccharides are potential prophylactics for COVID-19. The purpose of this research was to measure the safety and pharmacokinetics of clearance of intranasally administered UFH solution from the nasal cavity.

**Methods:** Double-blinded daily intranasal dosing in C57Bl6 mice with four doses (60 ng to 60 μg) of UFH was carried out for fourteen consecutive days, with both blood coagulation measurements and subject adverse event monitoring. The pharmacokinetics of fluorescent-labeled UFH clearance from the nasal cavity were measured in mice by *in vivo* imaging. Intranasal UFH at 2000 U/day solution with nasal spray device was tested for safety in a small number of healthy human subjects.

**Results:** UFH showed no evidence of toxicity in mice at any dose measured. No significant changes were observed in activated partial thromboplastin time (aPTT), platelet count, or frequency of minor irritant events over vehicle-only control. Human subjects showed no significant changes in aPTT time, international normalized ratio (INR), or platelet count over baseline measurements.

No serious adverse events were observed. *In vivo* imaging in a mouse model showed a single phase clearance of UFH from the nasal cavity. After 12 hours, 3.2% of the administered UFH remained in the nasal cavity, decaying to background levels by 48 hours.

**Conclusions:** UFH showed no toxic effects for extended daily intranasal dosing in mice as well as humans. The clearance kinetics of intranasal heparin solution from the nasal cavity indicates potentially protective levels for up to 12 hours after dosing.
