## Supplemental Table 1 for "Safety and Pharmacokinetics of Intranasally Administered Heparin"

### Sheet: Sheet1
Males	15 Day toxicology trial																																			Buried Food Test					Necropsy Results
SUBJECT ID	CAGE	Treatment	Dose (ug/day)	Precheck Weights (g)	DAY 1 WEIGHT	DAY 1 NOTES	DAY 2 WEIGHT	DAY 2 NOTES	DAY 3 WEIGHTS	DAY 3 NOTES	DAY 4 WEIGHTS	DAY 4 NOTES	DAY 5 WEIGHTS	DAY 5 NOTES	DAY 6 WEIGHTS	DAY 6 NOTES	DAY 7 WEIGHTS	DAY 7 NOTES	DAY 8 WEIGHTS	DAY 8 NOTES	DAY 9 WEIGHTS	DAY 9 NOTES	DAY 10 WEIGHTS	DAY 10 NOTES	DAY 11 WEIGHTS	DAY 11 NOTES	DAY 12 WEIGHTS	DAY 12 NOTES	DAY 13 WEIGHTS	DAY 13 NOTES	DAY 14 WEIGHTS	DAY 14 NOTES	DAY 15 - POST TEST WEIGHTS (g)	DAY 15 NOTES	Change in Body Weight (g)	FOOD LOCATION	TRIAL #	ARENA #	Seconds to reward	Notes	HEART (g)	LUNGS (g)	LIVER (g)	SPLEEN (g)	KIDNEY R (g)	KIDNEY L (g)		Pathologies Noted
4	2	Heparin	0.06	20	20		20		20		21	bubble on R nostril	20		20		21		20		20/21	bubble R	20	bubble R - some spray back, pink nose	21		21	pink nose	20		21		20		0						0.13	0.18	1.16	0.05	0.1563	0.1538
5	2	Heparin	0.06	21	21		20		20		21	coughed/sneezed in middle of R nostril admin, droplets in whiskers	20		20		20		21	wet admin	21		21	bubble R	21		22	bubble R, small crusty midline	21		22		21		0						0.1396	0.1514	1.31	0.056	0.1553	0.1504
6	2	Heparin	0.06	21	21	small bubble on L nostril	20	bubble on R nostril	20		21		21	pink nose	21		21		21		21		21		22		22		21		21	bubble on R	21		0						0.1633	0.1531	1.37	0.052	0.15	0.17
43	15	Heparin	0.6	21	21		20	right admin wet	21		22		21		21		21	bubble L	22		22	pink nose	22		22		22		21	bubble R	22		22		1						0.145	0.1781	1.23	0.07	0.156	0.151
44	15	Heparin	0.6	21	21	one bubble	19	crusty nose	20		21		21		21	bubble on R	21		21		21		21		21		21	bubble R (small)	21		21		21		0						0.133	0.1622	1.028	0.045	0.1298	0.1392
45	15	Heparin	0.6	21	21	crusty nose? Might be bedding	20	bubble on nostrils	21		20		20		21		21		20		21		21	crusties upper outer corner of both nostrils	21		21		20	sprayed out of R	21		21	crust upper nostrils both sides	0						0.1386	0.1586	0.9655	0.0612	0.1445	0.1299
40	14	Heparin	6	21	21		22	wet nose but drug went in	21		22		23		22	bubble R	23		23		23		24		24		25/24		23		23		23		2						0.204	0.25	1.27	0.083	0.1445	0.1624
41	14	Heparin	6	21	21		21	bubble on L nostril	22		23		22		22		22		22	bubble L	21		22	crust upper R, bubble L	22	bubble R	22		22		22		23	crusty	2						0.1496	0.1735	1.1	0.0647	0.155	0.1521
42	14	Heparin	6	19	19		19		20	pink nose - wet nose at end of admin	19		19		19	bubble L	19/20	pink nose, bubble R	19	crusty both - bubble R	19		20	pink nose	20		20		19		20		20	crust	1						0.1366	0.1244	1.0281	0.0647	0.1447	0.1489
1	1	Heparin	60	21	21	little bubbly in nostril at end of admin	20	bubble on R nostril at admin - pink nose after admin	20		20	bubble on L nostril	20		20		20		20		21		20		21		21		20		21		21	pinkish nose	0	BACK RIGHT	4	1	82	SNIFFED AT 0:53	0.14	0.1681	1.16	0.06	0.13	0.1582
2	1	Heparin	60	22	22	waking up - small wetness on L nostril	21		21	pink nose	21	spray back on R nostril admin - some droplets on gloves	21	spray back during R nostril admin - droplets in whiskers	21		22		21		22		22		22		22	swollen upper R, some sppray back	22		22		22		0	FRONT RIGHT	4	2	111	SNIFFED AT 0:31	0.15	0.1728	1.04	0.052	0.1398	0.1447
3	1	Heparin	60	22	22		22		22		23	bubble on R nostril	22		22	bubble L	22	some sprayed out on R	22		22		22	crust R	22		22		22		22	sneezed some R out	22	some crust	0	FRONT LEFT	4	3	124	SNIFFED AT 1:18 -- ATE WITH FOREPAWS AT 2:14	0.16	0.19	1.25	0.0755	0.1445	0.1519
31	11	Vehicle	0	20	20	some respiratory depression after iso - nostrils seem close together	21		21		21		21		21		21		21	not moving a lot when put in iso chamber -- fine after admin	21		21		22		21	bubble L	21		21		21		1	BACK LEFT	3	1	129		0.126	0.17	1.28	0.0635	0.1643	0.1734
32	11	Vehicle	0	19	19		19		19		19		19		19		19	fell on floor prior to admin	19	bubble L sprayback on R	19		19		19		19		19	sneezed during R	19		19	small crust, extremely active	0	FRONT RIGHT	3	2	260	SNIFFED AT 2:12, DUG AT 2:36, AGAIN AT 3:36, LICKED AT 3:52	0.13	0.16	1.04	0.046	0.16	0.1183
33	11	Vehicle	0	19	19		19	wet nose on R nostril at admin - cough	19		19		20		19	crusty L	19/20		19		20	upper R colored/yellow crust	20		20		20	bubble R	20		20		19	small crust	0	FRONT LEFT	3	3	84		0.1207	0.1796	1.135	0.0493	0.1321	0.1441
Females
SUBJECT ID	CAGE	Treatment	Dose (ug/day)	Precheck Weights (g)	DAY 1 WEIGHT	DAY 1 NOTES	DAY 2 WEIGHT	DAY 2 NOTES	DAY 3 WEIGHTS	DAY 3 NOTES	DAY 4 WEIGHTS	DAY 4 NOTES	DAY 5 WEIGHTS	DAY 5 NOTES	DAY 6 WEIGHTS	DAY 6 NOTES	DAY 7 WEIGHTS	DAY 7 NOTES	DAY 8 WEIGHTS	DAY 8 NOTES	DAY 9 WEIGHTS	DAY 9 NOTES	DAY 10 WEIGHTS	DAY 10 NOTES	DAY 11 WEIGHTS	DAY 11 NOTES	DAY 12 WEIGHTS	DAY 12 NOTES	DAY 13 WEIGHTS	DAY 13 NOTES	DAY 14 WEIGHTS	DAY 14 NOTES	DAY 15 - POST TEST WEIGHTS (g)	DAY 15 NOTES	Change in Body Weight (g)
4	2	Heparin	0.06	17	17		18		17		18	crusty nose	18		18		18	sneezed, R	17	pink nose	18		18		18		18		18		19	crusties around both nostrils	18		1						0.1374	0.17	1.097	0.048	0.117	0.1578
5	2	Heparin	0.06	18	18		18		18		17		17		17	bubble L	18	bubble R	17		18		18	took long time for R to clear drug, had to go back into iso chamber 2x	18		18		18		19	sneezed out of R	18	pink nose and some crust	0						0.113	0.17	1.07	0.07	0.17	0.12
6	2	Heparin	0.06	16	16	bubble out R nostril	17		17		16		16	crusty	16		16	crusty R	16		17	some sprayed out of R	17		17		17		17		17		17	pink nose and some crust	1						0.1216	0.1468	0.97	0.06	0.113	0.1069
43	15	Heparin	0.6	18	18		18		18		18		18		18		18		18	crust/bedding on R	18		19		18	some spray back R	19		18	crust top L	18		18		0						0.1186	0.1778	0.93	0.0637	0.117	0.1162
44	15	Heparin	0.6	19	19		18		18		18		18	bubble R	18		18	crusty around both nostrils	18		19		19	pink nose	19		19		19		19		19		0						0.115	0.19	0.99	0.06	0.1278	0.1138
45	15	Heparin	0.6	18	18		17		17		17		17		17		17		17		18		18		18	small bubble R	18	wet admin R, arched back after admin	18	sneezed mid admin	19	crust on R	18		0						0.1582	0.2	0.9093	0.0721	0.12	0.12
40	14	Heparin	6	17	17	aggressor	17		16		17		16/17		18		17	bubble L	17		17		17	got over one dose in R, (more R than left administered)	17	pink nose	17		17		17		17		0						0.1182	0.1675	0.8587	0.0592	0.1059	0.1127
41	14	Heparin	6	17	17		17	pink nose	17		17		17		17		17		17		17	some sprayed out of R	17		17		17		17		17		17	crusties	0						0.1247	0.1868	0.916	0.0612	0.1195	0.1218
42	14	Heparin	6	16	16	bubbles after admin - got all drug	16	bubble L	16		16		16		16		16		16	swollen/puffy R	16		17	crusty around both nostrils	17		17	big bubble and spray back on R	16		17	sprayed L	17	crusties	1						0.1255	0.16	0.8264	0.06	0.11	0.116
1	1	Heparin	60	17	17	wet nose	16	red nose	16		16		16	wet admin, wet nose	16	bubble L	16		17		16		17		17		17		17	left bubble L	17		17		0	FRONT RIGHT	6	1	256	DUG AT 4:11	0.1295	0.1547	0.8427	0.0682	0.11	0.1207
2	1	Heparin	60	17	17		17	bubble on R	17		17		17		17	wet nose, some spray back	17		16	bubble L	16		17		17	some sprayed out after R admin	17		17	bedding/crust stuck in midline - sneezed after R admin	17	spray L	17		0	BACK RIGHT	6	2	568	DUG AT 0:43	0.1106	0.14	0.8852	0.064	0.1158	0.1168
3	1	Heparin	60	18	18		17	bubble R	17	bubble L	17	bubble R wet nose	17	bubble L	17		17		17		17	crust on L	18/17		18		18		18	small crust upper R, and down midline	18		18		0	FRONT LEFT	6	3	306	DUG AT 0:26, UNCOVERED AT 0:50	0.1183	0.1853	1.0281	0.0746	0.1212	0.1238
31	11	Vehicle	0	17	17	bubble on L nostril	17	bubble L	17	bubble R	17	bubble R	17	R nostril swollen	17	bubble R	18		17		18	bubble L	18	bubble R	18		18		18	crust top R	19		18		1	BACK RIGHT	5	1	86	SNIFFED AT 0:29	0.1423	0.1682	1.0846	0.0563	0.1044	0.1171
32	11	Vehicle	0	17	17	bubble, wet nose	17	big bubble R, some blew out	17		16		16	bubble R	16		16	bubble R	16	bubble L	16		16	bubble L	16		16		16	little crusties around nostrils	17	bubble L	16		-1	BACK LEFT	5	2	125	SNIFFED AT 0:28	0.1132	0.1357	1.067	0.06	0.1643	0.1013
33	11	Vehicle	0	18	18		18		18		18		18		17		18	bubble L	18	some sprayed out R	18		18	crusties upper nostrils; big spray back on R	18	crust R	18		19	crust top R	18		17		-1	BACK LEFT	5	3	128	SNIFFED AT 0:43, DUG AT 1:32	0.1304	0.1457	1.112	0.0547	0.11	0.1282
